# Traumatic subarachnoid hemorrhage: a scoping review

**DOI:** 10.1101/2021.01.10.21249416

**Authors:** Dylan P Griswold, Laura Fernandez, Andres M Rubiano

## Abstract

Sixty-nine million people suffer from traumatic brain injury (TBI) each year, and TBI is the most common cause of subarachnoid hemorrhage (SAH). Traumatic SAH (tSAH) has been described as an adverse prognostic factor leading to progressive neurological deterioration and increased morbidity and mortality. However, a limited number of studies evaluate recent trends in the diagnostic and management of SAH in the context of trauma. The objective of this scoping review was to understand the extent and type of evidence concerning the diagnostic criteria and management of traumatic subarachnoid hemorrhage. This scoping review was conducted following the JBI methodology for scoping reviews. The review included adults who suffered SAH secondary to trauma. Data extracted from each study included study aim, country, methodology, population characteristics, outcome measures, a summary of findings, and future directives. Thirty studies met inclusion criteria. Studies were grouped into five categories by topic: tSAH associated with mild TBI (n=13), and severe TBI (n=3); clinical management and diagnosis (n=9); imaging (n=3); and 5) aneurysmal tSAH (n=1). Of the 30 studies, two came from a low-and middle-income country (LMIC); excluding China, nearly a high-income country. Patients with tSAH associated with mTBI have a very low risk of clinical deterioration and surgical intervention and should be managed conservatively when considering ICU admission. The Helsinki and Stockholm CT scoring systems, in addition to the AIS, Cr, age decision tree, may be valuable tools to use when predicting outcome and mortality.
