## Supplement 1 for "Traumatic subarachnoid hemorrhage: a scoping review"

### Sheet: FINAL
Author	Year	Exclusion Reason	Title
Shannon, B. C.	2019	Exclusion reason: study design	Utility of computed tomography angiography in traumatic subarachnoid hemorrhage with glasgow coma scale >=13
Kubal, W. S.	2012	Exclusion reason: study design	Updated imaging of traumatic brain injury
Prior, A.	2018	Exclusion reason: study design	Traumatic subarachnoid hemorrhage related to ophthalmic artery avulsion: a case report
Kim, B. J.	2015	Exclusion reason: study design	Traumatic Subarachnoid Hemorrhage Originating from Mid-Cervical Arterial Injury
Zeserson, E.	2015	Exclusion reason: study design	Traumatic subarachnoid hemorrhage in awake trauma patients does not require neurosurgical intervention
Dubey, A.	2008	Exclusion reason: study design	Traumatic intracranial aneurysm: A brief review
Fuller, G.	2011	Exclusion reason: study design	The Nottingham head injury register: A survey of 1,276 adult cases of moderate and severe traumatic brain injury in a British neurosurgery centre
Bell, R. S.	2010	Exclusion reason: study design	The evolution of the treatment of traumatic cerebrovascular injury during wartime
Arai, N.	2019	Exclusion reason: study design	The Diffuse and Severe Traumatic Subarachnoid Hemorrhage Being Hard to Distinguish to Aneurysmal Subarachnoid Hemorrhage
He, Y.	2020	Exclusion reason: study design	Surgical treatment of traumatic distal anterior cerebral artery aneurysm: a report of nine cases from a single centre
Kvint, S.	2020	Exclusion reason: study design	Surgical Management of Trauma-Related Intracranial Hemorrhage-a Review
Korzhevskii, D. E.	2006	Exclusion reason: study design	Suppression of glial fibrillary acidic protein expression in astrocytes of the superficial glial delimiting membrane in traumatic subarachnoid hemorrhage
Jha, A. N.	2006	Exclusion reason: study design	Subrachnoid haemorrhage (SAH) - What should we know?
Long, B.	2017	Exclusion reason: study design	Subarachnoid Hemorrhage Updates in Diagnosis and Management
deSouza, R. M.	2016	Exclusion reason: study design	Subarachnoid haemorrhage secondary to traumatic intracranial aneurysm of the posterior cerebral circulation: case series and literature review
Singh, T.	2015	Exclusion reason: study design	Subarachnoid block in an undiagnosed isolated traumatic subarachnoid hemorrhage
Kurve, A.	2005	Exclusion reason: study design	Spontaneous Rapid Resolution of Traumatic Subarachnoid Hemorrhage
McGonagill, P.	2020	Exclusion reason: study design	Routine Follow-Up Imaging is Not Warranted for Isolated Traumatic Subarachnoid Hemorrhage
Modi, N. J.	2016	Exclusion reason: study design	Post-traumatic subarachnoid hemorrhage: A review
Ecker, R. D.	2018	Exclusion reason: study design	No Need for Repeat Imaging in Patients with Mild Traumatic Subarachnoid Hemorrhage without Clinical Progression
Arnold, P. M.	2018	Exclusion reason: study design	Necessity of repeat CT imaging in isolated mild traumatic subarachnoid hemorrhage
Papanikolaou, J.	2016	Exclusion reason: study design	Hemodynamic challenges in traumatic subarachnoid hemorrhage complicated by cerebral vasospasm
Singh, A. K.	2015	Exclusion reason: study design	Head and neck injuries from the Boston Marathon bombing at four hospitals
Cao, Z.	2010	Exclusion reason: study design	Forensic appraisal of subarachnoid hemorrhage
Harding, J.	2010	Exclusion reason: study design	Emergency physician interpretation of head CT in trauma and suspected subarachnoid haemorrhage--is it viable? An audit of current practice
Goren, O.	2018	Exclusion reason: study design	Do We Really Need to Repeat Computed Tomography Imaging in Isolated Mild Traumatic Subarachnoid Hemorrhage?
Sharma, R.	2020	Exclusion reason: study design	Delayed vasospasm in traumatic subarachnoid hemorrhage
Hayashi, T.	2016	Exclusion reason: study design	Delayed Deterioration in Isolated Traumatic Subarachnoid Hemorrhage
Nakstad, P. H.	2008	Exclusion reason: study design	Correlation of Head Trauma and Traumatic Aneurysms
Schinke, C.	2018	Exclusion reason: study design	A case report of delayed cortical infarction adjacent to sulcal clots after traumatic subarachnoid hemorrhage in the absence of proximal vasospasm
Orihashi, K.	2006	Exclusion reason:patient population	Traumatic subarachnoid hemorrhage visualized with transesophageal echocardiography
Nahmias, J.	2018	Exclusion reason:patient population	Mild Traumatic Brain Injuries Can Be Safely Managed without Neurosurgical Consultation: The End of a Neurosurgical "Nonsult"
Al-Mufti, F.	2018	Exclusion reason:patient population	Low Glasgow Coma Score in Traumatic Intracranial Hemorrhage Predicts Development of Cerebral Vasospasm
Suwatcharangkoon, S.	2016	Exclusion reason:patient population	Loss of Consciousness at Onset of Subarachnoid Hemorrhage as an Important Marker of Early Brain Injury
Naraghi, L.	2015	Exclusion reason:patient population	Is CT angiography of the head useful in the management of traumatic brain injury?
Aiolfi, A.	2018	Exclusion reason:patient population	Intracranial pressure monitoring in severe blunt head trauma: does the type of monitoring device matter?
Pandey, A. S.	2015	Exclusion reason:patient population	High subarachnoid hemorrhage patient volume associated with lower mortality and better outcomes
Aggarwal, A.	2018	Exclusion reason:patient population	Comparative evaluation of H&H and WFNS grading scales with modified H&H (sans systemic disease): A study on 1000 patients with subarachnoid hemorrhage
Chang, E. F.	2006	Exclusion reason:patient population	Acute traumatic intraparenchymal hemorrhage: Risk factors for progression in the early post-injury period
Kumar, A.	2016	Exclusion reason: outcomes	Traumatic anterior cerebral artery aneurysms and management options in the endovascular era
Yeager, S.	2013	Exclusion reason: outcomes	Subarachnoid hemorrhage and its medical management
Tian, H. L.	2008	Exclusion reason: outcomes	Risk factors related to hydrocephalus after traumatic subarachnoid hemorrhage
Laalo, J. P.	2009	Exclusion reason: outcomes	Reliability of Diagnosis of Traumatic Brain Injury by Computed Tomography in the Acute Phase
Gupta, S.	2020	Exclusion reason: outcomes	Mild traumatic brain injuries with minor intracranial hemorrhage: Can they Be safely managed in the community? - A cohort study
Sakles, J.	2014	Exclusion reason: outcomes	Incidence of hypoxemia during rapid sequence intubation of head injured patients in the emergency department
Hanlon, R. E.	2005	Exclusion reason: outcomes	Effect of traumatic subarachnoid haemorrhage on neuropsychological profiles and vocational outcome following moderate or severe traumatic brain injury
Mata-Mbemba, D.	2014	Exclusion reason: outcomes	Early CT findings to predict early death in patients with traumatic brain injury: Marshall and Rotterdam CT scoring systems compared in the major academic tertiary care hospital in northeastern Japan
Kobata, H.	2017	Exclusion reason: outcomes	Diagnosis and treatment of traumatic cerebrovascular injury: Pitfalls in the management of neurotrauma
Verma, R. K.	2013	Exclusion reason: outcomes	Detecting subarachnoid hemorrhage: comparison of combined FLAIR/SWI versus CT
Shin, S. S.	2020	Exclusion reason: outcomes	Comparison of Traumatic Intracranial Hemorrhage Expansion and Outcomes Among Patients on Direct Oral Anticoagulants Versus Vitamin k Antagonists
Deepika, A.	2015	Exclusion reason: outcomes	Comparison of predictability of Marshall and Rotterdam CT scan scoring system in determining early mortality after traumatic brain injury
Bodanapally, U. K.	2015	Exclusion reason: outcomes	Arterial injuries after penetrating brain injury in civilians: risk factors on admission head computed tomography
Paiva, W. S.	2010	Exclusion reason: Language	The Prognosis of the Traumatic Subarachnoid Hemorrhage: A Prospective Report of 121 Patients
